# Altered gene expression and PTSD symptom dimensions in World Trade Center responders

**DOI:** 10.1101/2021.03.05.21252989

**Authors:** Shelby Marchese, Leo Cancelmo, Olivia Diab, Leah Cahn, Cindy Aaronson, Nikolaos P. Daskalakis, Jamie Schaffer, Sarah R Horn, Jessica S. Johnson, Clyde Schechter, Frank Desarnaud, Linda M Bierer, Iouri Makotkine, Janine D Flory, Michael Crane, Jacqueline M. Moline, Iris G. Udasin, Denise J. Harrison, Panos Roussos, Dennis S. Charney, Karestan C Koenen, Steven M. Southwick, Rachel Yehuda, Robert H. Pietrzak, Laura M. Huckins, Adriana Feder

## Abstract

Despite experiencing a significant trauma, only a subset of World Trade Center (WTC) rescue and recovery workers developed posttraumatic stress disorder (PTSD). Identification of biomarkers is critical to the development of targeted interventions for treating disaster responders and potentially preventing the development of PTSD in this population. Analysis of gene expression from these individuals can help in identifying biomarkers of PTSD.

We established a well-phenotyped sample of 371 WTC responders, recruited from a longitudinal WTC responder cohort, by obtaining blood, self-reported and clinical interview data. Using bulk RNA-sequencing from whole blood, we examined the association between gene expression and WTC-related PTSD symptom severity on (i) highest lifetime Clinician-Administered PTSD Scale (CAPS) score, (ii) past-month CAPS score, and (iii) PTSD symptom dimensions using a 5-factor model of re-experiencing, avoidance, emotional numbing, dysphoric arousal and anxious arousal symptoms. We corrected for sex, age, genotype-derived principal components and surrogate variables. Finally, we performed a meta-analysis with existing PTSD studies (total N=1,016), using case/control status as the predictor and correcting for these variables.

We identified 66 genes significantly associated with highest lifetime CAPS score (FDR-corrected p<0.05), and 31 genes associated with past-month CAPS. Our more granular analyses of PTSD symptom dimensions identified additional genes that did not reach statistical significance in our overall analysis. In particular, we identified 82 genes significantly associated with lifetime anxious arousal symptoms. Several genes significantly associated with multiple PTSD symptom dimensions and lifetime CAPS score (*SERPINA1, RPS6KA1,* and *STAT3*) have been previously associated with PTSD. Geneset enrichment of these findings has identified pathways significant in metabolism, immune signaling, other psychiatric disorders, neurological signaling, and cellular structure. Our meta-analysis revealed 10 genes that reached genome-wide significance, all of which were down-regulated in cases compared to controls (*CIRBP, TMSB10, FCGRT, CLIC1, RPS6KB2, HNRNPUL1, ALDOA, NACA, ZNF429 and COPE*). Additionally, cellular deconvolution highlighted an enrichment in CD4 T cells and eosinophils in responders with PTSD compared to controls.

The distinction in significant genes between lifetime CAPS score and the anxious arousal symptom dimension of PTSD highlights a potential biological difference in the mechanism underlying the heterogeneity of the PTSD phenotype. Future studies should be clear about methods used to analyze PTSD status, as phenotypes based on PTSD symptom dimensions may yield different gene sets than combined CAPS score analysis. Potential biomarkers implicated from our meta-analysis may help improve therapeutic target development for PTSD.
