## Supplementary Table 2 for "Altered gene expression and PTSD symptom dimensions in World Trade Center responders"

### Sheet: 5a
Table 5. Gene Expression Associations with Total CAPS Score and PTSD Symptom Dimensions
Table 5a. Lifetime CAPS score
Log2 fold-change	Average expression	t-statistic	P value	Adjusted P value	Beta coefficient	Gene symbol	Phenotype
-0.00170585	-0.149222	-5.77624	1.78626e-08	0.000217781	6.10647	COPE	CAPS
-0.00138568	-0.177032	-5.19188	3.67604e-07	0.00224091	3.16476	FMNL1	CAPS
-0.00193376	-0.173568	-5.07179	6.63345e-07	0.00269583	2.59288	UBC	CAPS
-0.00160741	-0.157348	-4.93933	1.25597e-06	0.00382821	1.97543	UNC13D	CAPS
-0.00123725	-0.157282	-4.77696	2.69705e-06	0.00657648	1.23775	EIF4A1	CAPS
-0.00141658	-0.168989	-4.60879	5.82527e-06	0.010146	0.496337	STXBP2	CAPS
-0.00152303	-0.147011	-4.61076	5.7737e-06	0.010146	0.504885	AES	CAPS
-0.00197303	-0.204008	-4.50325	9.33876e-06	0.0142323	0.0429481	MYL6	CAPS
-0.00141031	-0.164358	-4.28714	2.38802e-05	0.0186699	-0.856339	PKM	CAPS
-0.00125866	-0.169511	-4.32495	2.03174e-05	0.0186699	-0.701849	ARHGEF1	CAPS
-0.00144778	-0.19373	-4.26684	2.60324e-05	0.0186699	-0.938803	ARPC3	CAPS
-0.00115687	-0.169372	-4.30129	2.24815e-05	0.0186699	-0.798643	RPS6KA1	CAPS
-0.00151378	-0.19008	-4.26824	2.5878e-05	0.0186699	-0.933117	ALDOA	CAPS
-0.00160502	-0.152227	-4.40265	1.45246e-05	0.0186699	-0.380556	CCNDBP1	CAPS
-0.00163326	-0.165736	-4.31683	2.10361e-05	0.0186699	-0.735098	C17orf62	CAPS
-0.00133646	-0.142856	-4.34459	1.86733e-05	0.0186699	-0.621117	PBX2	CAPS
-0.00139366	-0.184987	-4.33831	1.91846e-05	0.0186699	-0.646967	CLIC1	CAPS
-0.00171554	-0.183538	-4.24338	2.87493e-05	0.0194729	-1.03363	ABTB1	CAPS
-0.00121776	-0.18217	-4.21921	3.18323e-05	0.0204263	-1.13088	ARPC4	CAPS
-0.00127737	-0.153669	-4.1795	3.75914e-05	0.0229157	-1.28954	RXRA	CAPS
-0.00150512	-0.171728	-4.15639	4.13868e-05	0.0229358	-1.38124	FCGRT	CAPS
-0.00118866	-0.159694	-4.16035	4.07108e-05	0.0229358	-1.36554	ARAP1	CAPS
-0.0015805	-0.193123	-4.1306	4.60534e-05	0.0232247	-1.48305	TYROBP	CAPS
-0.00106959	-0.156157	-4.12249	4.76228e-05	0.0232247	-1.51497	RTFDC1	CAPS
-0.00228519	-0.163691	-4.12292	4.75384e-05	0.0232247	-1.51328	SERPINA1	CAPS
-0.00164787	-0.138406	-4.03144	6.91026e-05	0.0324038	-1.86918	FURIN	CAPS
-0.00164768	-0.194409	-4.00312	7.74797e-05	0.0349864	-1.9779	GAPDH	CAPS
-0.00165436	-0.194133	-3.96179	9.1453e-05	0.0355294	-2.13531	CYBA	CAPS
-0.00115443	-0.172575	-3.97813	8.56646e-05	0.0355294	-2.07326	GNAI2	CAPS
-0.00132044	-0.166203	-3.97296	8.74582e-05	0.0355294	-2.09292	OS9	CAPS
-0.00122537	-0.17098	-3.98422	8.35969e-05	0.0355294	-2.05006	CD53	CAPS
-0.00120021	-0.16535	-3.95691	9.32531e-05	0.0355294	-2.1538	GRK6	CAPS
-0.00138881	-0.179805	-3.94504	9.77734e-05	0.0361228	-2.19871	ARHGDIB	CAPS
-0.00109681	-0.174787	-3.93635	0.000101211	0.0362932	-2.23148	RHOA	CAPS
-0.00132889	-0.169929	-3.90885	0.000112867	0.0371911	-2.3348	ENO1	CAPS
-0.00166632	-0.195021	-3.91202	0.000111463	0.0371911	-2.32294	YPEL3	CAPS
-0.00120246	-0.164282	-3.9216	0.000107313	0.0371911	-2.28697	DAZAP2	CAPS
-0.00129465	-0.170713	-3.90012	0.000116824	0.0374819	-2.36744	PTMA	CAPS
-0.00156867	-0.199464	-3.89078	0.000121204	0.0378903	-2.40232	ICAM3	CAPS
-0.00116838	-0.115816	-3.8515	0.00014139	0.0379287	-2.54814	SNX1	CAPS
-0.00126362	-0.129301	-3.82866	0.000154545	0.0379287	-2.63229	DCAF11	CAPS
-0.00124159	-0.0643741	-3.84719	0.000143787	0.0379287	-2.56405	ASH2L	CAPS
-0.00157074	-0.183081	-3.85426	0.000139875	0.0379287	-2.53795	H3F3B	CAPS
-0.00153242	-0.182797	-3.827	0.000155548	0.0379287	-2.6384	FLOT2	CAPS
-0.00147953	-0.147483	-3.8689	0.000132087	0.0379287	-2.48373	TAF10	CAPS
-0.00106543	-0.13757	-3.83996	0.000147897	0.0379287	-2.5907	STAT3	CAPS
-0.00132979	-0.190692	-3.85629	0.000138766	0.0379287	-2.53041	CFL1	CAPS
-0.00108591	-0.119063	-3.84834	0.000143146	0.0379287	-2.55982	EVL	CAPS
0.00258807	0.0856991	3.83378	0.0001515	0.0379287	-2.61347	ZNF252P	CAPS
-0.00161025	-0.147547	-3.87853	0.000127186	0.0379287	-2.44794	GSTK1	CAPS
-0.00121947	-0.109911	-3.81788	0.000161153	0.038525	-2.67187	RPS6KB2	CAPS
-0.00116868	-0.163501	-3.81123	0.000165357	0.03877	-2.69621	LRCH4	CAPS
-0.00103673	-0.125229	-3.80315	0.000170609	0.0392464	-2.72576	PPP2R1A	CAPS
-0.00106406	-0.135663	-3.78341	0.000184102	0.0415662	-2.79766	FAM49B	CAPS
-0.00120258	-0.172353	-3.76212	0.00019979	0.0434971	-2.87487	WBP2	CAPS
-0.0015594	-0.161864	-3.76576	0.000197021	0.0434971	-2.8617	EHBP1L1	CAPS
-0.00118541	-0.174125	-3.75674	0.000203945	0.0436228	-2.89429	TPM3	CAPS
-0.0011799	-0.161669	-3.73296	0.000223329	0.0449634	-2.97994	TPI1	CAPS
-0.00150436	-0.166861	-3.72677	0.000228653	0.0449634	-3.00216	PLCB2	CAPS
-0.00100228	-0.166508	-3.73035	0.000225554	0.0449634	-2.98929	ARF1	CAPS
-0.00125139	-0.168566	-3.72963	0.000226171	0.0449634	-2.99187	GNB2	CAPS
-0.00199161	-0.122959	-3.7287	0.00022698	0.0449634	-2.99523	ARID5A	CAPS
-0.00122422	-0.15816	-3.72192	0.000232899	0.0450716	-3.01951	CHMP2A	CAPS
-0.00140275	-0.16393	-3.70543	0.000247927	0.0457989	-3.07844	PARVG	CAPS
0.0021124	0.041003	3.70734	0.00024614	0.0457989	-3.07162	ACBD4	CAPS
-0.00116804	-0.181397	-3.7097	0.000243956	0.0457989	-3.06322	NACA	CAPS
-0.00505899	-0.149222	-5.22675	3.09076e-07	0.00376825	4.5079	COPE	Re-experiencing
-0.00599207	-0.173568	-4.81882	2.21907e-06	0.0135275	2.60141	UBC	Re-experiencing
-0.00570489	-0.193123	-4.61639	5.62864e-06	0.0228748	1.70516	TYROBP	Re-experiencing
-0.00383129	-0.157282	-4.53725	8.02913e-06	0.0244728	1.36392	EIF4A1	Re-experiencing
-0.00686019	-0.149222	-5.02342	8.38783e-07	0.0102264	3.87841	COPE	Dysphoric arousal
-0.00702926	-0.157348	-4.7099	3.67617e-06	0.011205	2.45281	UNC13D	Dysphoric arousal
-0.00793948	-0.152227	-4.78838	2.55762e-06	0.011205	2.80221	CCNDBP1	Dysphoric arousal
-0.00585525	-0.177032	-4.77022	2.78282e-06	0.011205	2.7209	FMNL1	Dysphoric arousal
-0.00799543	-0.173568	-4.55447	7.43507e-06	0.0151081	1.77575	UBC	Dysphoric arousal
-0.00544654	-0.157282	-4.58821	6.39131e-06	0.0151081	1.92101	EIF4A1	Dysphoric arousal
-0.00901126	-0.204008	-4.49879	9.525e-06	0.0165898	1.53805	MYL6	Dysphoric arousal
-0.0080413	-0.183538	-4.3571	1.7693e-05	0.0269642	0.944906	ABTB1	Dysphoric arousal
-0.00598189	-0.153669	-4.28706	2.38885e-05	0.032361	0.657917	RXRA	Dysphoric arousal
-0.00640367	-0.121448	-4.23604	2.9654e-05	0.0361542	0.451504	NFYC	Dysphoric arousal
-0.00513976	-0.169372	-4.17359	3.85293e-05	0.0427045	0.201831	RPS6KA1	Dysphoric arousal
-0.00641678	-0.19373	-4.12982	4.62018e-05	0.046941	0.0288557	ARPC3	Dysphoric arousal
-0.00617961	-0.129301	-4.10912	5.03186e-05	0.0470761	-0.0523885	DCAF11	Dysphoric arousal
0.0125894	0.0856991	4.09168	5.40572e-05	0.0470761	-0.120574	ZNF252P	Dysphoric arousal
-0.00712104	-0.150414	-4.04769	6.46917e-05	0.0492951	-0.291318	TNFSF10	Dysphoric arousal
-0.0065848	-0.19008	-4.05061	6.39273e-05	0.0492951	-0.280021	ALDOA	Dysphoric arousal
-0.012081	-0.149222	-5.69255	2.79665e-08	0.000340967	7.6158	COPE	Anxious arousal
-0.0124225	-0.157348	-5.35114	1.65268e-07	0.00100747	5.88978	UNC13D	Anxious arousal
-0.0109371	-0.164358	-4.65481	4.72878e-06	0.00861415	2.65121	PKM	Anxious arousal
-0.0135172	-0.199464	-4.72043	3.50257e-06	0.00861415	2.93975	ICAM3	Anxious arousal
-0.00899343	-0.125229	-4.64494	4.94579e-06	0.00861415	2.60811	PPP2R1A	Anxious arousal
-0.00903845	-0.177032	-4.68521	4.11648e-06	0.00861415	2.78447	FMNL1	Anxious arousal
-0.0184543	-0.163691	-4.67199	4.37291e-06	0.00861415	2.72639	SERPINA1	Anxious arousal
-0.0133266	-0.183538	-4.61512	5.66108e-06	0.00862749	2.47838	ABTB1	Anxious arousal
-0.00969723	-0.168989	-4.38329	1.57987e-05	0.0175107	1.49498	STXBP2	Anxious arousal
-0.00845339	-0.169372	-4.3841	1.57427e-05	0.0175107	1.49838	RPS6KA1	Anxious arousal
-0.0104197	-0.170713	-4.40043	1.46652e-05	0.0175107	1.56618	PTMA	Anxious arousal
-0.00998597	-0.160754	-4.29227	2.33638e-05	0.0178443	1.12121	RALY	Anxious arousal
-0.0119633	-0.173568	-4.32832	2.00254e-05	0.0178443	1.26842	UBC	Anxious arousal
-0.010168	-0.0914868	-4.29173	2.34178e-05	0.0178443	1.11901	APEH	Anxious arousal
-0.0112902	-0.152227	-4.31031	2.16319e-05	0.0178443	1.19473	CCNDBP1	Anxious arousal
-0.0090066	-0.18217	-4.35561	1.78069e-05	0.0178443	1.3806	ARPC4	Anxious arousal
-0.0126583	-0.194133	-4.23794	2.94178e-05	0.0188769	0.901414	CYBA	Anxious arousal
-0.0101183	-0.147011	-4.24844	2.81416e-05	0.0188769	0.943701	AES	Anxious arousal
-0.00850351	-0.125759	-4.24256	2.88498e-05	0.0188769	0.920001	HGS	Anxious arousal
-0.00929741	-0.142856	-4.20412	3.3914e-05	0.020674	0.765862	PBX2	Anxious arousal
-0.00871288	-0.169511	-4.16338	4.02016e-05	0.022279	0.603899	ARHGEF1	Anxious arousal
-0.0131595	-0.204008	-4.16748	3.9522e-05	0.022279	0.620129	MYL6	Anxious arousal
-0.00998354	-0.182807	-4.14103	4.41088e-05	0.0224073	0.515632	LIMD2	Anxious arousal
-0.0102305	-0.190692	-4.14811	4.28338e-05	0.0224073	0.54354	CFL1	Anxious arousal
-0.00999036	-0.169929	-4.10407	5.13742e-05	0.0241846	0.370625	ENO1	Anxious arousal
-0.0109153	-0.168248	-4.09394	5.35584e-05	0.0241846	0.33105	MYL12B	Anxious arousal
-0.00841565	-0.159694	-4.10139	5.19445e-05	0.0241846	0.360132	ARAP1	Anxious arousal
-0.0111965	-0.193123	-4.07464	5.79614e-05	0.02465	0.255981	TYROBP	Anxious arousal
-0.00893369	-0.163501	-4.07182	5.86327e-05	0.02465	0.245043	LRCH4	Anxious arousal
-0.0108887	-0.178656	-4.05903	6.17756e-05	0.0251056	0.19545	CNPY3	Anxious arousal
-0.0116724	-0.17936	-4.04907	6.43295e-05	0.0253002	0.156985	NCF4	Anxious arousal
-0.00801388	-0.13757	-4.03364	6.84884e-05	0.0260941	0.0975185	STAT3	Anxious arousal
-0.00815617	-0.114099	-4.02055	7.22167e-05	0.0266808	0.0472197	HNRNPF	Anxious arousal
-0.00922868	-0.121848	-3.99041	8.15442e-05	0.0277496	-0.0679883	CALCOCO1	Anxious arousal
-0.0103928	-0.171728	-3.99119	8.12897e-05	0.0277496	-0.0650241	FCGRT	Anxious arousal
-0.00901247	-0.164067	-3.98922	8.19377e-05	0.0277496	-0.0725523	PIK3CD	Anxious arousal
-0.0121955	-0.17574	-3.97088	8.81891e-05	0.0282948	-0.14224	TMSB10	Anxious arousal
-0.0108354	-0.165736	-3.97406	8.70744e-05	0.0282948	-0.130186	C17orf62	Anxious arousal
-0.00763123	-0.160596	-3.96163	9.15122e-05	0.0286081	-0.177288	RAB7A	Anxious arousal
-0.00738589	-0.157282	-3.93127	0.000103277	0.031479	-0.291829	EIF4A1	Anxious arousal
-0.00935124	-0.166203	-3.91804	0.000108839	0.032365	-0.341475	OS9	Anxious arousal
-0.00996728	-0.19008	-3.89875	0.000117456	0.0340959	-0.413566	ALDOA	Anxious arousal
-0.00965045	-0.0946548	-3.86907	0.000131994	0.0361114	-0.523899	XAB2	Anxious arousal
-0.00823047	-0.140495	-3.87169	0.000130647	0.0361114	-0.514207	ADD1	Anxious arousal
-0.0101259	-0.1699	-3.86659	0.000133285	0.0361114	-0.533101	LRP10	Anxious arousal
-0.0112389	-0.183081	-3.8422	0.000146613	0.0380604	-0.623142	H3F3B	Anxious arousal
-0.0100216	-0.0867621	-3.84201	0.000146722	0.0380604	-0.623847	FDPS	Anxious arousal
-0.0098454	-0.169776	-3.81979	0.000159963	0.0406307	-0.705427	PFN1	Anxious arousal
-0.00717865	-0.122735	-3.81052	0.000165809	0.041256	-0.739302	ARFGAP2	Anxious arousal
-0.00932356	-0.116889	-3.76173	0.000200084	0.0421276	-0.916495	PTPRC	Anxious arousal
-0.00847628	-0.178828	-3.77182	0.000192496	0.0421276	-0.880055	EEF1D	Anxious arousal
-0.00792833	-0.172575	-3.79916	0.00017326	0.0421276	-0.780777	GNAI2	Anxious arousal
-0.00784927	-0.151968	-3.75684	0.000203866	0.0421276	-0.934139	HNRNPA2B1	Anxious arousal
-0.00892033	-0.15816	-3.78142	0.000185516	0.0421276	-0.845235	CHMP2A	Anxious arousal
-0.00904555	-0.177224	-3.75788	0.000203061	0.0421276	-0.930414	RHOG	Anxious arousal
-0.00693327	-0.141763	-3.76838	0.000195049	0.0421276	-0.892477	XRCC6	Anxious arousal
-0.00719668	-0.17038	-3.76139	0.000200347	0.0421276	-0.917736	CDC42SE1	Anxious arousal
-0.00892227	-0.0107904	-3.76159	0.000200192	0.0421276	-0.917002	IPO9	Anxious arousal
-0.00893617	-0.109129	-3.75865	0.00020246	0.0421276	-0.927619	DCTN1	Anxious arousal
-0.00730345	-0.124094	-3.71711	0.000237191	0.0444897	-1.07672	NCL	Anxious arousal
-0.00968847	-0.155752	-3.73325	0.000223077	0.0444897	-1.01897	DBNL	Anxious arousal
-0.00907682	-0.149744	-3.72634	0.000229026	0.0444897	-1.04374	PPP4C	Anxious arousal
-0.00726193	-0.146298	-3.72493	0.000230257	0.0444897	-1.04879	PSMB4	Anxious arousal
-0.00625787	-0.144242	-3.73788	0.000219178	0.0444897	-1.00236	FLII	Anxious arousal
-0.0125952	-0.190253	-3.71937	0.000235167	0.0444897	-1.06865	RPL12	Anxious arousal
-0.00826015	-0.141257	-3.70383	0.000249435	0.0448774	-1.12408	MYO9B	Anxious arousal
-0.0145069	-0.171746	-3.70111	0.000252013	0.0448774	-1.13375	RPL8	Anxious arousal
-0.00927239	-0.167731	-3.69492	0.000257975	0.0448774	-1.15575	STAT6	Anxious arousal
-0.00809659	-0.15274	-3.70985	0.00024381	0.0448774	-1.10262	IL16	Anxious arousal
-0.00995497	-0.176063	-3.69058	0.000262242	0.0448774	-1.17118	HCLS1	Anxious arousal
-0.0177523	-0.175266	-3.68778	0.000265024	0.0448774	-1.1811	IFITM1	Anxious arousal
-0.0081529	-0.153669	-3.69636	0.000256575	0.0448774	-1.15063	RXRA	Anxious arousal
-0.00872579	-0.17931	-3.67591	0.000277134	0.0462852	-1.22311	NADK	Anxious arousal
-0.00796432	-0.168513	-3.67041	0.000282922	0.0466132	-1.24253	HNRNPC	Anxious arousal
-0.0105208	-0.142945	-3.65256	0.000302504	0.0481844	-1.30542	APLP2	Anxious arousal
-0.00794028	-0.144494	-3.6441	0.000312218	0.0481844	-1.3351	SUN2	Anxious arousal
-0.00926006	-0.188398	-3.64722	0.000308606	0.0481844	-1.32417	RPL19	Anxious arousal
-0.00810307	-0.17098	-3.65772	0.000296709	0.0481844	-1.28724	CD53	Anxious arousal
-0.00848397	-0.184987	-3.65045	0.000304901	0.0481844	-1.31283	CLIC1	Anxious arousal
-0.00799973	-0.133523	-3.62877	0.000330575	0.0491509	-1.38874	SF3B2	Anxious arousal
-0.0089146	-0.19373	-3.63414	0.00032404	0.0491509	-1.37	ARPC3	Anxious arousal
-0.00834188	-0.172353	-3.63114	0.000327673	0.0491509	-1.38046	WBP2	Anxious arousal
-0.00537182	-0.177032	-5.81446	1.4531e-08	0.000177162	7.55376	FMNL1	Numbing
-0.00554714	-0.157348	-4.87245	1.72489e-06	0.00700993	2.91652	UNC13D	Numbing
-0.00510027	-0.149222	-4.8747	1.7067e-06	0.00700993	2.92675	COPE	Numbing
-0.00629236	-0.173568	-4.69722	3.89636e-06	0.0118761	2.13109	UBC	Numbing
-0.00420956	-0.169372	-4.48882	9.95428e-06	0.0242725	1.2298	RPS6KA1	Numbing
-0.0046799	-0.168989	-4.34131	1.89387e-05	0.0341839	0.613694	STXBP2	Numbing
-0.00480844	-0.147011	-4.14016	4.42689e-05	0.0341839	-0.196806	AES	Numbing
-0.00594353	-0.194409	-4.13822	4.46257e-05	0.0341839	-0.204454	GAPDH	Numbing
-0.00499567	-0.166203	-4.31868	2.08705e-05	0.0341839	0.520811	OS9	Numbing
-0.00597106	-0.138406	-4.18744	3.63651e-05	0.0341839	-0.0093764	FURIN	Numbing
-0.00422681	-0.158147	-4.24478	2.85799e-05	0.0341839	0.220469	CTDSP1	Numbing
-0.00562569	-0.165736	-4.25083	2.78586e-05	0.0341839	0.244873	C17orf62	Numbing
-0.0042593	-0.159694	-4.27114	2.55614e-05	0.0341839	0.327056	ARAP1	Numbing
-0.00477016	-0.170713	-4.12227	4.76646e-05	0.0341839	-0.26719	PTMA	Numbing
-0.00444506	-0.142856	-4.12312	4.74983e-05	0.0341839	-0.263863	PBX2	Numbing
-0.00469441	-0.184987	-4.17249	3.87054e-05	0.0341839	-0.0688365	CLIC1	Numbing
-0.00416921	-0.18217	-4.12843	4.64683e-05	0.0341839	-0.242986	ARPC4	Numbing
-0.00628623	-0.204008	-4.0837	5.58542e-05	0.0378319	-0.41809	MYL6	Numbing
-0.00574659	-0.183538	-4.0578	6.20845e-05	0.0380012	-0.518661	ABTB1	Numbing
-0.00613736	-0.16975	-4.0568	6.2338e-05	0.0380012	-0.522535	CCDC88B	Numbing
-0.004115	-0.169511	-4.03115	6.91848e-05	0.0401667	-0.621579	ARHGEF1	Numbing
-0.00405899	-0.174494	-4.00353	7.73515e-05	0.0428668	-0.727558	ARHGAP30	Numbing
-0.00421282	-0.115816	-3.97921	8.52938e-05	0.0433292	-0.820336	SNX1	Numbing
-0.00364112	-0.157282	-3.98181	8.44104e-05	0.0433292	-0.810457	EIF4A1	Numbing
-0.00485285	-0.179805	-3.94407	9.81496e-05	0.0460246	-0.9535	ARHGDIB	Numbing
-0.00555126	-0.166861	-3.94442	9.80133e-05	0.0460246	-0.952182	PLCB2	Numbing
-0.00378818	-0.174787	-3.8877	0.000122682	0.0475547	-1.16487	RHOA	Numbing
-0.00377417	-0.162357	-3.90545	0.000114391	0.0475547	-1.09861	PXN	Numbing
-0.00387156	-0.141328	-3.88332	0.000124815	0.0475547	-1.18119	GMIP	Numbing
-0.00494996	-0.171728	-3.8992	0.000117251	0.0475547	-1.122	FCGRT	Numbing
-0.00398026	-0.172575	-3.92178	0.000107236	0.0475547	-1.03742	GNAI2	Numbing
-0.0114135	-0.177817	-3.91426	0.000110479	0.0475547	-1.06565	LY6E	Numbing
-0.0104492	-0.149222	-5.40241	1.27261e-07	0.00155157	6.05017	COPE	Avoidance
-0.00961321	-0.168566	-4.43773	1.24627e-05	0.0379863	1.62753	GNB2	Avoidance
-0.0109258	-0.165736	-4.44227	1.22171e-05	0.0379863	1.64658	C17orf62	Avoidance
-0.00795993	-0.177032	-4.53903	7.96575e-06	0.0379863	2.05644	FMNL1	Avoidance
-0.00845807	-0.115816	-4.30538	2.20927e-05	0.0442707	1.0801	SNX1	Avoidance
-0.0113377	-0.138406	-4.27246	2.54179e-05	0.0442707	0.94625	FURIN	Avoidance
-0.00730599	-0.157282	-4.30553	2.20782e-05	0.0442707	1.08073	EIF4A1	Avoidance

### Sheet: 5b
Table 5. Gene Expression Associations with Total CAPS Score and PTSD Symptom Dimensions
Table 5b. Past-month CAPS score
Log2 fold-change	Average expression	t-statistic	P value	Adjusted P value	Beta coefficient	Gene symbol	Phenotype
-0.00266385	-0.149222	-5.86233	1.12041e-08	0.000136601	6.99348	COPE	CAPS
-0.00228872	-0.177032	-5.60018	4.56057e-08	0.000278013	5.62477	FMNL1	CAPS
-0.00266432	-0.157348	-5.34511	1.70411e-07	0.000692549	4.34276	UNC13D	CAPS
-0.00204775	-0.169372	-4.98685	1.00044e-06	0.00304933	2.62736	RPS6KA1	CAPS
-0.00226615	-0.181397	-4.73006	3.35064e-06	0.00817021	1.46071	NACA	CAPS
-0.00204425	-0.158147	-4.68323	4.15399e-06	0.0084409	1.25375	CTDSP1	CAPS
-0.00218859	-0.168989	-4.62209	5.48545e-06	0.00926552	0.986241	STXBP2	CAPS
-0.00251617	-0.179528	-4.59931	6.07973e-06	0.00926552	0.88734	RPL6	CAPS
-0.00231346	-0.182807	-4.48905	9.94403e-06	0.0134708	0.414815	LIMD2	CAPS
-0.00223117	-0.129301	-4.41878	1.35388e-05	0.0150059	0.118927	DCAF11	CAPS
-0.0017725	-0.157282	-4.42051	1.34369e-05	0.0150059	0.126168	EIF4A1	CAPS
-0.00278271	-0.194133	-4.34513	1.86296e-05	0.0151422	-0.186721	CYBA	CAPS
-0.00242405	-0.171728	-4.35522	1.78367e-05	0.0151422	-0.1451	FCGRT	CAPS
-0.00237543	-0.19008	-4.35144	1.81302e-05	0.0151422	-0.160716	ALDOA	CAPS
-0.00258793	-0.173568	-4.36301	1.72471e-05	0.0151422	-0.112923	UBC	CAPS
-0.00286909	-0.204008	-4.23562	2.97068e-05	0.019695	-0.632734	MYL6	CAPS
-0.00268437	-0.194409	-4.2451	2.85419e-05	0.019695	-0.594538	GAPDH	CAPS
-0.00215403	-0.170713	-4.22787	3.06926e-05	0.019695	-0.663902	PTMA	CAPS
-0.00238115	-0.1699	-4.25458	2.74198e-05	0.019695	-0.556235	LRP10	CAPS
-0.00185045	-0.169511	-4.11607	4.88986e-05	0.0298086	-1.10796	ARHGEF1	CAPS
-0.00221648	-0.188398	-4.0865	5.52168e-05	0.0320573	-1.22364	RPL19	CAPS
-0.00207546	-0.147011	-4.04913	6.4314e-05	0.0337595	-1.36871	AES	CAPS
-0.00181021	-0.172575	-4.052	6.35688e-05	0.0337595	-1.35763	GNAI2	CAPS
-0.00230764	-0.0984656	-4.03333	6.85753e-05	0.0337595	-1.4297	SPG7	CAPS
-0.00200276	-0.184987	-4.031	6.92248e-05	0.0337595	-1.43866	CLIC1	CAPS
-0.00207023	-0.168566	-4.0176	7.30823e-05	0.03427	-1.49019	GNB2	CAPS
-0.00208111	-0.19373	-3.96624	8.98431e-05	0.0405692	-1.68624	ARPC3	CAPS
-0.00206179	-0.169929	-3.9373	0.000100831	0.0423909	-1.79569	ENO1	CAPS
-0.00186775	-0.17098	-3.93929	0.000100035	0.0423909	-1.78817	CD53	CAPS
-0.00401202	-0.175266	-3.89077	0.00012121	0.0492599	-1.97013	IFITM1	CAPS
-0.00160408	-0.166508	-3.88121	0.000125853	0.0494969	-2.00573	ARF1	CAPS
-0.00870924	-0.149222	-4.59351	6.24047e-06	0.0253613	2.26034	COPE	Re-experiencing
-0.0112951	-0.173568	-4.66907	4.43132e-06	0.0253613	2.58925	UBC	Re-experiencing
-0.00794126	-0.177032	-4.68206	4.17632e-06	0.0253613	2.64623	FMNL1	Re-experiencing
-0.00833398	-0.177032	-5.41011	1.22341e-07	0.00149158	5.97523	FMNL1	Dysphoric arousal
-0.00890441	-0.149222	-5.1576	4.35544e-07	0.00265508	4.74405	COPE	Dysphoric arousal
-0.00877719	-0.168989	-4.95496	1.16568e-06	0.002985	3.79218	STXBP2	Dysphoric arousal
-0.00934836	-0.157348	-4.96243	1.12475e-06	0.002985	3.8267	UNC13D	Dysphoric arousal
-0.00739886	-0.157282	-4.94471	1.22416e-06	0.002985	3.74492	EIF4A1	Dysphoric arousal
-0.00746267	-0.169372	-4.82476	2.15822e-06	0.0043855	3.19794	RPS6KA1	Dysphoric arousal
-0.00902686	-0.179528	-4.37787	1.61736e-05	0.0179262	1.26363	RPL6	Dysphoric arousal
-0.00904554	-0.177726	-4.40696	1.42542e-05	0.0179262	1.38451	PSME1	Dysphoric arousal
-0.00852634	-0.182807	-4.39707	1.48809e-05	0.0179262	1.34332	LIMD2	Dysphoric arousal
-0.00837444	-0.170713	-4.38216	1.5876e-05	0.0179262	1.28139	PTMA	Dysphoric arousal
-0.00805079	-0.181397	-4.45509	1.15491e-05	0.0179262	1.58601	NACA	Dysphoric arousal
-0.0102392	-0.147547	-4.27956	2.46626e-05	0.0250572	0.860425	GSTK1	Dysphoric arousal
-0.0108074	-0.204008	-4.24594	2.84404e-05	0.0266727	0.724403	MYL6	Dysphoric arousal
-0.00985483	-0.183538	-4.20774	3.3403e-05	0.0290892	0.57102	ABTB1	Dysphoric arousal
-0.00795713	-0.129301	-4.18078	3.73915e-05	0.0303918	0.463521	DCAF11	Dysphoric arousal
-0.00850005	-0.19008	-4.13198	4.57909e-05	0.0339461	0.270556	ALDOA	Dysphoric arousal
-0.00690046	-0.18217	-4.12396	4.7333e-05	0.0339461	0.239035	ARPC4	Dysphoric arousal
-0.00946728	-0.199464	-4.06334	6.06974e-05	0.0411124	0.00255306	ICAM3	Dysphoric arousal
-0.00683358	-0.169511	-4.04098	6.64797e-05	0.042659	-0.0838924	ARHGEF1	Dysphoric arousal
-0.00769779	-0.147011	-3.99348	8.05452e-05	0.0491003	-0.266064	AES	Dysphoric arousal
-0.0162182	-0.149222	-5.58145	5.03203e-08	0.000613505	7.33633	COPE	Anxious arousal
-0.013615	-0.177032	-5.20147	3.50515e-07	0.00213674	5.45579	FMNL1	Anxious arousal
-0.0162851	-0.157348	-5.11457	5.38201e-07	0.00218725	5.04142	UNC13D	Anxious arousal
-0.0198619	-0.153011	-5.00478	9.17717e-07	0.0027972	4.52641	DEF6	Anxious arousal
-0.0186976	-0.183081	-4.72875	3.37081e-06	0.00759936	3.27415	H3F3B	Anxious arousal
-0.0151697	-0.170713	-4.70616	3.73984e-06	0.00759936	3.17438	PTMA	Anxious arousal
-0.0144304	-0.164358	-4.48333	1.01985e-05	0.0155178	2.21285	PKM	Anxious arousal
-0.0143898	-0.169929	-4.33751	1.92501e-05	0.0155178	1.60594	ENO1	Anxious arousal
-0.0150132	-0.179528	-4.29388	2.32043e-05	0.0155178	1.42779	RPL6	Anxious arousal
-0.0132223	-0.178828	-4.33363	1.95744e-05	0.0155178	1.59001	EEF1D	Anxious arousal
-0.0152871	-0.169776	-4.36803	1.68775e-05	0.0155178	1.73147	PFN1	Anxious arousal
-0.0155341	-0.168248	-4.27211	2.54558e-05	0.0155178	1.33954	MYL12B	Anxious arousal
-0.0164885	-0.171721	-4.27946	2.46735e-05	0.0155178	1.36928	CCNI	Anxious arousal
-0.0142028	-0.182807	-4.31977	2.07732e-05	0.0155178	1.53331	LIMD2	Anxious arousal
-0.012017	-0.158147	-4.30324	2.22957e-05	0.0155178	1.46587	CTDSP1	Anxious arousal
-0.0123491	-0.189834	-4.37365	1.64719e-05	0.0155178	1.75469	ARPC2	Anxious arousal
-0.0118388	-0.114099	-4.28347	2.42562e-05	0.0155178	1.38553	HNRNPF	Anxious arousal
-0.0143093	-0.168566	-4.38164	1.5912e-05	0.0155178	1.78771	GNB2	Anxious arousal
-0.0131703	-0.181397	-4.29375	2.32173e-05	0.0155178	1.42726	NACA	Anxious arousal
-0.0224778	-0.122959	-4.32036	2.07205e-05	0.0155178	1.53573	ARID5A	Anxious arousal
-0.0151165	-0.141441	-4.23193	3.01722e-05	0.0160279	1.17766	SBNO2	Anxious arousal
-0.0112319	-0.125229	-4.22132	3.1551e-05	0.0160279	1.13512	PPP2R1A	Anxious arousal
-0.0151691	-0.152227	-4.23305	3.00302e-05	0.0160279	1.18215	CCNDBP1	Anxious arousal
-0.0119568	-0.18217	-4.22371	3.1235e-05	0.0160279	1.1447	ARPC4	Anxious arousal
-0.011231	-0.0912286	-4.15643	4.13799e-05	0.0190015	0.877192	ZNF207	Anxious arousal
-0.0169952	-0.194133	-4.15902	4.09378e-05	0.0190015	0.887401	CYBA	Anxious arousal
-0.0129606	-0.172353	-4.15239	4.20801e-05	0.0190015	0.861245	WBP2	Anxious arousal
-0.01169	-0.172575	-4.11346	4.94277e-05	0.0211733	0.708366	GNAI2	Anxious arousal
-0.0105289	-0.157282	-4.10891	5.0363e-05	0.0211733	0.690567	EIF4A1	Anxious arousal
-0.0142433	-0.19008	-4.08518	5.55159e-05	0.0225617	0.598104	ALDOA	Anxious arousal
-0.0122013	-0.151876	-4.02238	7.16845e-05	0.0266701	0.355733	SNRNP70	Anxious arousal
-0.0106065	-0.169372	-4.00608	7.65627e-05	0.0266701	0.293363	RPS6KA1	Anxious arousal
-0.0127936	-0.108974	-4.02063	7.21944e-05	0.0266701	0.349016	NDUFV1	Anxious arousal
-0.0149346	-0.165736	-4.00926	7.55856e-05	0.0266701	0.305529	C17orf62	Anxious arousal
-0.0164233	-0.145694	-4.02559	7.07588e-05	0.0266701	0.368049	CASP4	Anxious arousal
-0.0132552	-0.149744	-3.99353	8.05299e-05	0.0272728	0.245522	PPP4C	Anxious arousal
-0.0145414	-0.178656	-3.9615	9.15597e-05	0.0299194	0.124027	CNPY3	Anxious arousal
-0.0104933	-0.146298	-3.94797	9.66383e-05	0.0299194	0.0729598	PSMB4	Anxious arousal
-0.0211183	-0.171746	-3.95326	9.46205e-05	0.0299194	0.0929189	RPL8	Anxious arousal
-0.0136596	-0.159054	-3.94405	9.81607e-05	0.0299194	0.0581771	PCBP1	Anxious arousal
-0.0138624	-0.130373	-3.91719	0.000109206	0.0324741	-0.0426295	NADSYN1	Anxious arousal
-0.01968	-0.148596	-3.89488	0.000119264	0.0338155	-0.12587	JAK3	Anxious arousal
-0.0109556	-0.159694	-3.89712	0.000118215	0.0338155	-0.117527	ARAP1	Anxious arousal
-0.0128931	-0.167499	-3.87764	0.000127633	0.0341833	-0.189909	ATP2A3	Anxious arousal
-0.0101794	-0.160596	-3.86196	0.000135724	0.0341833	-0.247931	RAB7A	Anxious arousal
-0.011754	-0.168989	-3.86297	0.000135188	0.0341833	-0.244197	STXBP2	Anxious arousal
-0.0114946	-0.168513	-3.88511	0.00012394	0.0341833	-0.162186	HNRNPC	Anxious arousal
-0.0153766	-0.183538	-3.85997	0.000136786	0.0341833	-0.255284	ABTB1	Anxious arousal
-0.0140834	-0.0984656	-3.85885	0.000137384	0.0341833	-0.259399	SPG7	Anxious arousal
-0.0135801	-0.188661	-3.84307	0.000146119	0.034931	-0.317553	MYL12A	Anxious arousal
-0.012465	-0.0639907	-3.84336	0.000145954	0.034931	-0.316487	HP1BP3	Anxious arousal
-0.0166071	-0.204008	-3.83294	0.000151994	0.0356368	-0.354732	MYL6	Anxious arousal
-0.0104077	-0.174787	-3.80222	0.000171218	0.0379544	-0.46699	RHOA	Anxious arousal
-0.012989	-0.0946548	-3.80749	0.000167766	0.0379544	-0.447795	XAB2	Anxious arousal
-0.0128818	-0.116889	-3.80448	0.000169731	0.0379544	-0.458769	PTPRC	Anxious arousal
-0.0108657	-0.147945	-3.79555	0.00017569	0.0382502	-0.491278	CDC37	Anxious arousal
-0.0102778	-0.13757	-3.77366	0.000191134	0.0408826	-0.570623	STAT3	Anxious arousal
-0.00913715	-0.161263	-3.74397	0.000214148	0.0450155	-0.677613	HNRNPK	Anxious arousal
-0.0112507	-0.163501	-3.73746	0.000219533	0.0453652	-0.70097	LRCH4	Anxious arousal
-0.0106478	-0.151968	-3.7275	0.000228012	0.0455725	-0.736604	HNRNPA2B1	Anxious arousal
-0.0128406	-0.161844	-3.72893	0.000226782	0.0455725	-0.731518	SIPA1	Anxious arousal
-0.00688617	-0.149222	-4.93654	1.27279e-06	0.0155179	3.49546	COPE	Numbing
-0.00710226	-0.157348	-4.66162	4.58456e-06	0.0279475	2.2604	UNC13D	Numbing
-0.00561962	-0.169372	-4.49079	9.86773e-06	0.0386425	1.52422	RPS6KA1	Numbing
-0.00645497	-0.181397	-4.43381	1.2678e-05	0.0386425	1.28404	NACA	Numbing
-0.0140256	-0.149222	-4.88776	1.60454e-06	0.0131326	3.96718	COPE	Avoidance
-0.0187173	-0.138406	-4.82515	2.15431e-06	0.0131326	3.6836	FURIN	Avoidance
-0.0116589	-0.177032	-4.51354	8.92186e-06	0.0362585	2.31975	FMNL1	Avoidance
